# Genomic predictors of response to antidepressants in Major depressive disorder (MDD): A GWAS-Based Study on Indian cohort

**DOI:** 10.1101/2024.11.25.24317869

**Authors:** Isha Goel, Gagan Hans, Nand Kumar, Subhradip Karmakar

## Abstract

**Background:** Major depressive disorder (MDD) affects a significant portion of the population, with approximately 70% of patients not achieving adequate remission using anti-depressant monotherapy, a condition known as inadequate treatment response (ITR). In the Indian population, few studies have explored the genetic associations of this response, and those that exist are underpowered. This study aims to identify single nucleotide variations associated with ITR in the Indian population. The goal is to develop a population-specific gene panel that can identify subjects at risk for ITR, allowing alternative treatment modalities.

**Methods:** Subjects satisfying inclusion-exclusion criteria were enrolled for the study following institutional ethical approval. We recruited 120 subjects with MDD and assessed their response to monotherapy (Escitalopram) using the Hamilton Depression Rating Scale (HAMD) before and 4-6 weeks after medication. Responders (n=45) and non-responders (n=75) were genotyped using the Infinium Global Screening SNP-Array-24 v3.0. A genome-wide association study (GWAS) was performed to identify SNPs associated with ITR.

**Results:** Twelve lead-significant SNPs with a threshold of < 1E-05 were identified, suggesting an association with ITR. Among these, four SNPs were located in the intronic/regulatory regions of the genes ***LRSAM1, EFCAB2, TRIM56*** and ***ZNF17***. The remaining eight SNPs were near genes *ALDH1A2, LIPC, MYOCD, SPRY2, ANKRD18B, CCDC54, TNS3, ANKRD46*, and *FCRL2*. These genes are involved in critical functions related to cell signalling, immune response, neurodevelopment, regulating intracellular levels, and transcription factor binding.

**Conclusions:** Our study identified several novel SNPs that may be associated with ITR in MDD patients, reported for the first time in an Indian cohort. Further investigations are underway to determine their clinical significance and potential to be used for screening individuals responding to drug interventions as user-friendly gene panels.
