## Supplementary Table 1 for "Genomic predictors of response to antidepressants in Major depressive disorder (MDD): A GWAS-Based Study on Indian cohort"

### Sheet: Sheet1
CHR	POS	SNPID	Effect Allele	Non-Effect Allele	CHISQ	P	OR	STATUS	rsID	Region	Gene	Lead Variant
17	12569992	17:12569992:T:C	C	T	26.28	2.957e-07	0.2144	3860099	rs4791503	ncRNA_intronic	LINC00670	Yes
13	80651301	13:80651301:G:A	A	G	25.61	4.18e-07	0.2396	3860099	rs1176317	intergenic	SPRY2;LINC00377
15	58359744	15:58359744:C:CACAA	CACAA	C	25.04	5.616e-07	0.1064	3860399	rs1261660572	intergenic	ALDH1A2;LIPC	Yes
13	80609583	13:80609583:A:G	G	A	24.83	6.248e-07	0.2368	3860099	rs1772589	intergenic	SPRY2;LINC00377
13	80609597	13:80609597:G:A	A	G	24.83	6.248e-07	0.2368	3860099	rs1772588	intergenic	SPRY2;LINC00377
13	80609755	13:80609755:T:C	C	T	24.83	6.248e-07	0.2368	3860099	rs1772587	intergenic	SPRY2;LINC00377
13	80626084	13:80626084:A:T	T	A	23.99	9.678e-07	0.251	3860099	rs1176303	intergenic	SPRY2;LINC00377
13	80626826	13:80626826:G:A	A	G	23.99	9.678e-07	0.251	3860099	rs1176302	intergenic	SPRY2;LINC00377
13	80628363	13:80628363:A:G	G	A	23.99	9.678e-07	0.251	3860099	rs1176301	intergenic	SPRY2;LINC00377
13	80630202	13:80630202:AATG:A	A	AATG	23.99	9.678e-07	0.251	3860399	rs68068820	intergenic	SPRY2;LINC00377
13	80630607	13:80630607:G:A	A	G	23.99	9.678e-07	0.251	3860099	rs1176294	intergenic	SPRY2;LINC00377
13	80632565	13:80632565:G:A	A	G	23.99	9.678e-07	0.251	3860099	rs1176289	intergenic	SPRY2;LINC00377
13	80636026	13:80636026:A:T	T	A	23.99	9.678e-07	0.251	3860099	rs1176304	intergenic	SPRY2;LINC00377
13	80636420	13:80636420:T:C	C	T	23.99	9.678e-07	0.251	3860099	rs1176305	intergenic	SPRY2;LINC00377
13	80636460	13:80636460:T:G	G	T	23.99	9.678e-07	0.251	3860099	rs1176306	intergenic	SPRY2;LINC00377
13	80636855	13:80636855:AG:A	A	AG	23.99	9.678e-07	0.251	3860399	13:80636855:AG:A	intergenic	SPRY2;LINC00377
13	80636894	13:80636894:G:A	A	G	23.99	9.678e-07	0.251	3860099	rs1176308	intergenic	SPRY2;LINC00377
13	80637058	13:80637058:G:T	T	G	23.99	9.678e-07	0.251	3860099	rs1341475	intergenic	SPRY2;LINC00377
15	58358982	15:58358982:C:T	T	C	23.83	1.052e-06	0.09577	3860099	rs12594877	intergenic	ALDH1A2;LIPC
15	58364498	15:58364498:A:T	T	A	23.83	1.052e-06	0.09577	3860099	rs140303226	intergenic	ALDH1A2;LIPC
15	58366591	15:58366591:G:C	C	G	23.83	1.052e-06	0.09577	3860099	rs144891008	intergenic	ALDH1A2;LIPC
15	58368949	15:58368949:A:G	G	A	23.83	1.052e-06	0.09577	3860099	rs118119054	intergenic	ALDH1A2;LIPC
15	58369146	15:58369146:C:T	T	C	23.83	1.052e-06	0.09577	3860099	rs75684159	intergenic	ALDH1A2;LIPC
15	58369341	15:58369341:T:C	C	T	23.83	1.052e-06	0.09577	3860099	rs77942490	intergenic	ALDH1A2;LIPC
15	58373093	15:58373093:G:A	A	G	23.83	1.052e-06	0.09577	3860099	rs75091468	intergenic	ALDH1A2;LIPC
15	58373462	15:58373462:T:G	G	T	23.83	1.052e-06	0.09577	3860099	rs57332180	intergenic	ALDH1A2;LIPC
17	12569409	17:12569409:C:G	G	C	23.76	1.09e-06	0.2161	3860099	rs67324548	ncRNA_intronic	LINC00670
17	12570710	17:12570710:A:G	G	A	23.54	1.221e-06	0.2368	3860099	rs9910395	ncRNA_intronic	LINC00670
13	80655145	13:80655145:C:G	G	C	22.18	2.476e-06	0.2674	3860099	rs1176323	intergenic	SPRY2;LINC00377
15	58355589	15:58355589:G:A	A	G	22.01	2.705e-06	0.1023	3860099	rs261331	intergenic	ALDH1A2;LIPC
15	58356172	15:58356172:C:T	T	C	22.01	2.705e-06	0.1023	3860099	rs12591717	intergenic	ALDH1A2;LIPC
9	33653459	9:33653459:G:A	A	G	21.56	3.421e-06	0.1989	3860099	rs855549	intergenic	ANXA2P2;PTENP1	Yes
9	33655387	9:33655387:C:A	A	C	21.56	3.421e-06	0.1989	3860099	rs855445	intergenic	ANXA2P2;PTENP1
9	33656507	9:33656507:T:C	C	T	21.56	3.421e-06	0.1989	3860099	rs1734696	intergenic	ANXA2P2;PTENP1
9	33659572	9:33659572:G:A	A	G	21.56	3.421e-06	0.1989	3860099	rs855451	intergenic	ANXA2P2;PTENP1
15	58359742	15:58359742:C:CACACAA	CACACAA	C	21.44	3.653e-06	0.1206	3860399	rs553793824	intergenic	ALDH1A2;LIPC
13	80617041	13:80617041:C:A	A	C	21.43	3.665e-06	0.246	3860099	rs1772572	intergenic	SPRY2;LINC00377
13	80617705	13:80617705:G:A	A	G	21.43	3.665e-06	0.246	3860099	rs1772571	intergenic	SPRY2;LINC00377
15	58211472	15:58211472:C:CATAT	CATAT	C	21.43	3.665e-06	0.246	3860399	rs10592780	intergenic	ALDH1A2;LIPC
17	12586791	17:12586791:A:G	G	A	21.35	3.836e-06	0.2599	3860099	rs9897731	ncRNA_intronic	LINC00670
9	127457711	9:127457711:G:C	G	C	21.04	4.499e-06	0.2799	3860099	rs2243898	intronic	LRSAM1	Yes
15	58369289	15:58369289:C:T	T	C	20.99	4.615e-06	0.1367	3860099	rs76457749	intergenic	ALDH1A2;LIPC
15	58369914	15:58369914:A:T	T	A	20.99	4.615e-06	0.1367	3860099	rs78768656	intergenic	ALDH1A2;LIPC
15	58371503	15:58371503:T:TC	TC	T	20.99	4.615e-06	0.1367	3860399	rs545728954	intergenic	ALDH1A2;LIPC
15	58371510	15:58371510:TCCAGTTCCCC:T	T	TCCAGTTCCCC	20.99	4.615e-06	0.1367	3860399	rs372285118	intergenic	ALDH1A2;LIPC
15	58371825	15:58371825:C:T	T	C	20.99	4.615e-06	0.1367	3860099	rs7176512	intergenic	ALDH1A2;LIPC
15	58372575	15:58372575:T:A	A	T	20.99	4.615e-06	0.1367	3860099	rs57309903	intergenic	ALDH1A2;LIPC
15	58372844	15:58372844:A:AAT	AAT	A	20.99	4.615e-06	0.1367	3860399	rs57611733	intergenic	ALDH1A2;LIPC
15	58373174	15:58373174:G:T	T	G	20.99	4.615e-06	0.1367	3860099	rs77869569	intergenic	ALDH1A2;LIPC
15	58373494	15:58373494:C:CT	CT	C	20.99	4.615e-06	0.1367	3860399	rs138916195	intergenic	ALDH1A2;LIPC
15	58373497	15:58373497:T:C	C	T	20.99	4.615e-06	0.1367	3860099	rs57904600	intergenic	ALDH1A2;LIPC
15	58373498	15:58373498:T:A	A	T	20.99	4.615e-06	0.1367	3860099	rs60890108	intergenic	ALDH1A2;LIPC
13	80605057	13:80605057:T:C	C	T	20.9	4.837e-06	0.2751	3860099	rs7983219	intergenic	SPRY2;LINC00377
13	80610908	13:80610908:C:T	T	C	20.9	4.837e-06	0.2751	3860099	rs1615950	intergenic	SPRY2;LINC00377
13	80611314	13:80611314:G:A	A	G	20.9	4.837e-06	0.2751	3860099	rs1612400	intergenic	SPRY2;LINC00377
13	80611546	13:80611546:C:A	A	C	20.9	4.837e-06	0.2751	3860099	rs1772583	intergenic	SPRY2;LINC00377
13	80612608	13:80612608:A:T	T	A	20.9	4.837e-06	0.2751	3860099	rs1772580	intergenic	SPRY2;LINC00377
13	80614288	13:80614288:G:A	G	A	20.9	4.837e-06	0.2751	3860099	rs7319788	intergenic	SPRY2;LINC00377
13	80618870	13:80618870:G:T	T	G	20.9	4.837e-06	0.2751	3860099	rs1779843	intergenic	SPRY2;LINC00377
9	127439180	9:127439180:TACAC:T	TACAC	T	20.62	5.612e-06	0.2833	3860399	9:127439180:TACAC:T	intronic	ZNF79
3	107162120	3:107162120:G:A	A	G	20.51	5.933e-06	0.2706	3860099	rs116643249	ncRNA_intronic	LINC00882;CCDC54	Yes
7	46940824	7:46940824:T:C	C	T	20.39	6.33e-06	0.1638	3860099	rs11767105	intergenic	LOC730338;TNS3	Yes
15	58281964	15:58281964:C:G	G	C	20.17	7.086e-06	0.2715	3860099	rs71478659	intergenic	ALDH1A2;LIPC
13	80608904	13:80608904:T:C	C	T	20.16	7.11e-06	0.2588	3860099	rs1772590	intergenic	SPRY2;LINC00377
13	80614038	13:80614038:C:T	T	C	20.16	7.11e-06	0.2588	3860099	rs1772579	intergenic	SPRY2;LINC00377
13	80619298	13:80619298:G:C	C	G	20.16	7.11e-06	0.2588	3860099	rs1772570	intergenic	SPRY2;LINC00377
1	245020277	1:245020277:C:G	C	G	20.06	7.489e-06	0.1853	3860099	rs901664	intronic	EFCAB2	Yes
1	245020581	1:245020581:G:T	G	T	20.06	7.489e-06	0.1853	3860099	rs901665	intronic	EFCAB2
1	245020689	1:245020689:A:G	A	G	20.06	7.489e-06	0.1853	3860099	rs1809603	intronic	EFCAB2
1	245023432	1:245023432:G:C	C	G	20.06	7.489e-06	0.1853	3860099	rs648282	intronic	EFCAB2
9	33649595	9:33649595:C:G	G	C	19.95	7.963e-06	0.2023	3860099	rs12336161	intergenic	ANXA2P2;PTENP1
13	80618105	13:80618105:A:G	G	A	19.91	8.132e-06	0.2577	3860099	rs1622453	intergenic	SPRY2;LINC00377
8	100440707	8:100440707:C:T	T	C	19.87	8.3e-06	0.2885	3860099	rs10107200	intergenic	MIR4471;ANKRD46	Yes
7	101098969	7:101098969:G:A	A	G	19.85	8.39e-06	3.516	3860099	rs4489253	intergenic	TRIM56;SERPINE1	Yes
15	58298422	15:58298422:G:T	T	G	19.84	8.403e-06	0.272	3860099	rs1711041	intergenic	ALDH1A2;LIPC
19	57422202	19:57422202:A:G	G	A	19.76	8.801e-06	4.853	3860099	rs10853894	downstream	ZNF17	Yes
7	101110599	7:101110599:TG:T	TG	T	19.59	9.613e-06	3.511	3860399	rs57077896	intergenic	TRIM56;SERPINE1
1	157733448	1:157733448:T:A	T	A	19.55	9.786e-06	0.2939	3860099	rs10430455	intergenic	FCRL3;FCRL2	Yes
